# Concurrent RB1 loss and *BRCA*-deficiency predicts enhanced immunological response and long-term survival in tubo-ovarian high-grade serous carcinoma

## Abstract

**Background:** Somatic loss of the tumour suppressor RB1 is a common event in tubo-ovarian high-grade serous carcinoma (HGSC), which frequently co-occurs with alterations in homologous recombination DNA repair genes including *BRCA1* and *BRCA2* (*BRCA*). We examined whether tumour expression of RB1 was associated with survival across ovarian cancer histotypes (HGSC, endometrioid (ENOC), clear cell (CCOC), mucinous (MOC), low-grade serous carcinoma (LGSC)), and how co-occurrence of germline *BRCA* pathogenic variants and RB1 loss influences long-term survival in a large series of HGSC.

**Patients and methods:** RB1 protein expression patterns were classified by immunohistochemistry in epithelial ovarian carcinomas of 7436 patients from 20 studies participating in the Ovarian Tumor Tissue Analysis consortium and assessed for associations with overall survival (OS), accounting for patient age at diagnosis and FIGO stage. We examined RB1 expression and germline *BRCA* status in a subset of 1134 HGSC, and related genotype to survival, tumour infiltrating CD8+ lymphocyte counts and transcriptomic subtypes. Using CRISPR-Cas9, we deleted *RB1* in HGSC cell lines with and without *BRCA1* mutations to model co-loss with treatment response. We also performed genomic analyses on 126 primary HGSC to explore the molecular characteristics of concurrent homologous recombination deficiency and *RB1* loss.

**Results:** RB1 protein loss was most frequent in HGSC (16.4%) and was highly correlated with *RB1* mRNA expression. RB1 loss was associated with longer OS in HGSC (hazard ratio [HR] 0.74, 95% confidence interval [CI] 0.66-0.83, *P* = 6.8 × 10^-7^), but with poorer prognosis in ENOC (HR 2.17, 95% CI 1.17-4.03, *P* = 0.0140). Germline *BRCA* mutations and RB1 loss co-occurred in HGSC (*P* < 0.0001). Patients with both RB1 loss and germline *BRCA* mutations had a superior OS (HR 0.38, 95% CI 0.25-0.58, *P* = 5.2 x10^-6^) compared to patients with either alteration alone, and their median OS was three times longer than non-carriers whose tumours retained RB1 expression (9.3 years vs. 3.1 years). Enhanced sensitivity to cisplatin (*P* < 0.01) and paclitaxel (*P* < 0.05) was seen in *BRCA1* mutated cell lines with *RB1* knockout. Among 126 patients with whole-genome and transcriptome sequence data, combined *RB1* loss and genomic evidence of homologous recombination deficiency was correlated with transcriptional markers of enhanced interferon response, cell cycle deregulation, and reduced epithelial-mesenchymal transition in primary HGSC. CD8+ lymphocytes were most prevalent in *BRCA*-deficient HGSC with co-loss of *RB1*.

**Conclusions:** Co-occurrence of RB1 loss and *BRCA* mutation was associated with exceptionally long survival in patients with HGSC, potentially due to better treatment response and immune stimulation.
