## Supplementary Table S1 for "Concurrent RB1 loss and *BRCA*-deficiency predicts enhanced immunological response and long-term survival in tubo-ovarian high-grade serous carcinoma"

### Sheet: Sheet1
Supplementary Table S1. Details of participating Ovarian Tumor Tissue Analysis (OTTA) consortium studies and ethics approvals.
Study/site	Name	Location	Years	Ascertainment of patients and clinical data	Pathology data and review	Ethics committee	Informed consent
AOC	Australian Ovarian Cancer Study	Australia	2002-2006	Treatment centers throughout Australia; cancer registries serving Queensland, South and West Australia; regular follow- up by medical record review	Central review of pathology reports and histological slides by study pathologist	Peter MacCallum Cancer Centre Human Research Ethics Committee	Yes
AOV	Alberta Ovarian Tumor Types Study	Canada	1978-2010	Population-based Alberta Cancer Registry; annual updates are performed for vital statistics	Pathology reports and histological slides review by the study pathologist	Health Research Ethics Board of Alberta	No / pathology material*
BAV	Bavarian Ovarian Cancer Study	Germany	2002-2006	Gynaecologic Oncology Center at the Comprehensive Cancer Center Erlangen-Nuremberg	Central review of pathology reports and histological slides by study pathologist	Ethics Committee of the Friedrich-Alexander-University Erlangen-Nuremberg	Yes
BGS	Breakthrough Generations Study	UK	1988-2013	Follow-up of a national general population cohort study	Pathology reports	Ethics Committee is South East Multi-Centre Research Ethics Committee	Yes
CAL	Calgary Serous Carcinoma Study	Canada	2003-2007	Hospital based retrospective observational study	Central review of pathology reports and histological slides by study pathologist	Conjoint Health Research Ethics Board	Yes
DOV	Diseases of the Ovary and their Evaluation	United States	2002-2009	Fred Hutchinson Cancer Research Center	Two stage review: H&E stained slides centrally reviewed by the expert study pathologist who assigned ICD-O codes for morphology and tumor grade. Standardized Pathologic Review. As a second means of assigning histotype, expert pathologists in Vancouver, British Columbia re-reviewed the H&E stained slide of the primary tumor and assigned histotype using the 2014 WHO diagnostic classification guidel…	Fred Hutchinson Cancer Research Center Institutional Review Board	Yes
DUK	Duke University Medical Center	United States	2008-2009	Duke University Medical Center, North Carolina	Stained histological slides reviewed centrally by study pathologist	Duke University Health System Institutional Review Board	Yes
GER	Germany Ovarian Cancer Study	Germany	1993-1996	26 hospitals in the study regions	Pathology reports were requested from the respective pathology institutes. Tissue samples were provided by the tissue bank of the National Center for Tumor Diseases (NCT, Heidelberg, Germany) in accordance with the regulations of the tissue bank and the approval of the ethics committee of Heidelberg University and by other pathology institutes. Histological slides were reviewed by gynecologic pat…	Ethics Committee of the Heidelberg University Clinic	Yes
HAW	Hawaii Ovarian Cancer Study	United States	1993-2008	Hawaii Tumor Registry and medical records	Central review of pathology reports and histological slides by study pathologist	University of Hawaii, Committee on Human Studies	Yes
HOP	Hormones and Ovarian Cancer PrEdiction	United States	2003-2009	Hospital registries and active surveillance of medical practices in Western PA, North-eastern OH, and Western NY	Pathology information was obtained through medical chart review in the Medical Oncology units	University of Pittsburgh Insititutional Review Board and Roswell Park Cancer Institute Insititutional Review Board	Yes
LAX	Women's Cancer Research Program - Cedars-Sinai Medical Center	United States	1989-present	Women's Cancer Program Biorepository	Central review of pathology reports and histological slides by study pathologist	Institutional Review Board 3 of Cedars-Sinai Medical Center	Yes
MAY	Mayo Clinic Ovarian Cancer Study	United States	2000-2013	Mayo Clinic medical records and death certificates	Central review of pathology reports and histological slides by study pathologist	Institutional Review Board of Mayo Clinic	Yes
POC	Polish Ovarian Cancer Study	Poland	2000-2003	Hospital records and cancer registries serving Warsaw and Lodz	Stained histological slides reviewed centrally by study pathologist	Bioethical Committee of Pomeranian Medical University	Yes
SEA	Study of Epidemiology and Risk Factors in Cancer Heredity	UK	1998-present	Eastern Region Cancer Intelligence Unit, West Midlands Cancer Intelligence Unit, and multiple cancer networks	Central review of pathology reports and histological slides by study pathologist	Cambridgeshire 4 Research Ethics Committee	Yes
SOC	Southampton Ovarian Cancer	UK	1993-1999	Hospitals in the Wessex region of south east England, UK	Original pathology report. For specific studies i.e. Tissue-micro-arrays re-evaluated by gyno-pathologist	Southampton & South West Hampshire Local Research Ethics Committee	No / pathology material*
SWE	Sweden Western Region Ovarian Cancer Study	Sweden	2001-2016	Sahlgrenska University Hosptial, medical records and the clinical cancer register in the western Sweden health care region and Swedish death register	Original pathology report. For specific studies i.e. Tissue-micro-arrays re-evaluated by gyno-pathologist	Swedish Ethical Review Authority	Yes
TVA	Ovarian Cancer in Alberta	Canada	2004-2012	Alberta Cancer Registry and Provincial Cancer Treatment Centers	Pathology reports and histologic slides reviewed by gynecologic pathologist	Health Research Ethics Board of Alberta	Yes
UKO	United Kingdom Ovarian Cancer Population study	UK	2006-2010	Ten major Gynecologic Oncology NHS centers in England, Wales and Northern Ireland; cancer registries; NHS Information Centre for Health and Social Care (England and Wales) and Central Services Agency (Northern Ireland)	Central review of pathology reports by gynaecologic oncologist	National Health Service Central Office for Research Ethics Committees (COREC) and The Joint University College London/University College London Hospital Committee on the Ethics of Human Research (Committee A)	Yes
VAN	Vancouver Ovarian Cancer Study	Canada	1984-2000	Ovarian Cancer Registry serving British Columbia and the Cheryl Brown Outcomes Unit	Central review of pathology reports and histological slides by study pathologist	University of British Columbia - British Columbia Cancer Agency Research Ethics Board	Some cases Yes and some cases No / pathology material*
WMH	Westmead Hospital	Australia	1992-present	The Crown Princess Mary Cancer Centre and affiliated hospitals	Pathology reports and diagnostic slides reviewed by panel of gynecologic pathologists	Western Sydney Local Health District, Human Research Ethics Committee	Yes
*In cases without direct informed consent contributing studies obtained local IRB/REB-approved waiver of consent allowing use of the study material.
