## Supplementary Table S2 for "Concurrent RB1 loss and *BRCA*-deficiency predicts enhanced immunological response and long-term survival in tubo-ovarian high-grade serous carcinoma"

### Sheet: Sheet1
Supplementary Table S2. Number of patients by study and histotype
Study site	HGSC	LGSC	MOC	ENOC	CCOC	Total
AOC	332	6	0	1	1	340
AOV	75	2	68	164	153	462
BAV	157	20	22	18	16	233
BGS	43	0	12	9	1	65
CAL	83	25	0	3	0	111
DOV	815	15	25	125	77	1057
DUK	43	0	0	0	0	43
GER	64	3	12	11	1	91
HAW	93	1	43	74	41	252
HOP	28	0	0	9	1	38
LAX	172	0	0	0	1	173
MAY	868	13	31	104	64	1080
POC	98	11	10	14	0	133
SEA	408	47	63	136	107	761
SOC	71	4	20	28	5	128
SWE	166	27	18	23	16	250
TVA	95	5	7	25	18	150
UKO	76	8	7	4	12	107
VAN	1120	27	71	285	247	1750
WMH	202	10	0	0	0	212
Total	5009	224	409	1033	761	7436
RB1 protein expression patterns were assessed by immunohistochemistry in ovarian carcinomas of 7436 patients using tissue microarrays from 20 studies participating in the OTTA consortium. Table shows patients stratified by histotype and study. HGSC, tubo-ovarian high-grade serous carcinoma; LGSC, low-grade serous carcinoma; MOC, mucinous ovarian cancer; ENOC, endometrioid ovarian cancer; CCOC, cl…
