## Supplementary Table S3 for "Concurrent RB1 loss and *BRCA*-deficiency predicts enhanced immunological response and long-term survival in tubo-ovarian high-grade serous carcinoma"

### Sheet: Sheet1
Supplementary Table S3. Clinical characteristics of HGSC patients
		RB1 loss		RB1 retained
Characteristics		(n = 704)		(n = 3552)		P
Age at diagnosis, years
	Mean (standard deviation)	59	(10.5)	60.6	(10.6)	0.0003a
	Median (range)	59	(28−86)	61	(21−92)
FIGO stage, n (%)
	I-II	129	(18.8)	644	(18.65)	0.9246b
	III-IV	557	(81.2)	2809	(81.35)
	Not known	18		99
Overall survival, years
	Median	4.7		3.6
	Range	0.003−10.0		0.003−10.0
Statistical comparisons: aMann-Whitney test, bChi-square test.
