## Supplementary Table S4 for "Concurrent RB1 loss and *BRCA*-deficiency predicts enhanced immunological response and long-term survival in tubo-ovarian high-grade serous carcinoma"

### Sheet: Sheet1
Supplementary Table S4. Clinical characteristics of ENOC patients
		RB1 loss		RB1 retained
Characteristics		(n = 33)		(n = 685)		P
Age at diagnosis, years
	Mean (standard deviation)	55.1	(12.2)	55.3	(11.5)	0.9944a
	Median (range)	53	(29−82)	54	(22−91)
FIGO stage, n (%)
	I-II	17	(60.7)	556	(85.7)	0.0003b
	III-IV	11	(39.3)	93	(14.3)
	Not known	5		36
Overall survival, years
	Median	Not reached		Not reached
	Range	0.14−10.0		0.02−10.0
Statistical comparisons: aMann-Whitney test, bChi-square test.
