## Supplementary Table S5 for "Concurrent RB1 loss and *BRCA*-deficiency predicts enhanced immunological response and long-term survival in tubo-ovarian high-grade serous carcinoma"

### Sheet: Sheet1
Supplementary Table S5. Clinical characteristics of HGSC patients with RB1 and BRCA status
		RB1 loss		RB1 loss		RB1 retained		RB1 retained
		BRCA mutation carrier		Non-carrier		BRCA mutation carrier		Non-carrier
Characteristics		(n = 74)		(n = 140)		(n = 166)		(n = 739)		P
Age at diagnosis, years
	Mean (standard deviation)	53.7	(8.93)	60.8	(9.27)	53.9	(9.94)	61.7	(10.4)	<0.0001a
	Median (range)	53	(29−75)	61	(36−81)	53	(29−77)	61	(30−87)
FIGO stage, n (%)
	I-II	15	(20.8)	27	(19.85)	22	(13.5)	117	(16.4)	0.3734b
	III-IV	57	(79.2)	109	(80.15)	141	(86.5)	598	(83.6)
	Not known	2		4		3		24
Overall survival, years
	Median	9.3		4.5		5.2		3.1
	Range	0.45−10.0		0.12−10.0		0.02−10.0		0.02−10.0
Statistical comparisons: aKruskal-Wallis test, bChi-square test.
