## Supplementary Table S6 for "Concurrent RB1 loss and *BRCA*-deficiency predicts enhanced immunological response and long-term survival in tubo-ovarian high-grade serous carcinoma"

### Sheet: Sheet1
		Relative expression by PCR				Standard error of the mean
Clone name	Knockout target	RB1 F1-R1	RB1 F2-R2	BRCA1 L1-R1	BRCA1 L2-R2	RB1 F1-R1	RB1 F2-R2	BRCA1 L1-R1	BRCA1 L2-R2
RB1_A4	RB1	0.00189181	0.00364492	1.06472	1.0731	0.0988656	0.000145862	0.0988656	0.0130756
RB1_A6	RB1	0.000438356	0.00139103	0.971589	1.07294	0.0211822	0.000107788	0.0211822	0.00247616
RB1_A1	RB1	0.000247444	0.000681831	0.82727	0.87706	0.0132699	4.29587e-05	0.0132699	0.0210919
RB1_B5	RB1	0.000372034	0.00108651	0.879366	0.914888	0.00884084	4.76691e-05	0.00884084	0.00759762
RB1_A2	RB1	0.000224042	0.0006484	1.0325	1.04	0.00826373	5.41419e-05	0.00826373	0.00416196
RB1_B1	RB1	0.000243755	0.00071695	0.824265	0.879419	0.00765269	3.30218e-05	0.00765269	0.0398349
BRCA1_D1	BRCA1	0.78084	0.91583	0.430433	0.456383	0.0120536	0.0132767	0.0120536	0.0157692
BRCA1_D3	BRCA1	0.399124	0.57908	0.587533	0.642639	0.0202791	0.0123693	0.0202791	0.0120596
BRCA1_A2	BRCA1	0.223365	0.453187	0.660237	0.674575	0	0.00681749	0	0.0123081
BRCA1_B2	BRCA1	0.977078	1.22912	0.57535	0.632122	0.0265483	0.105942	0.0265483	0.021618
BRCA1_B5	BRCA1	0.861741	1.02819	0.558147	0.623493	0.0353109	0.0207774	0.0353109	0.0227443
BRCA1_C2	BRCA1	0.647305	0.774227	0.494706	0.530946	0.0182387	0.0232645	0.0182387	0.00366739
RB1BRCA1_1_B3	RB1/BRCA1	0.00148798	0.00536497	0.451237	0.491062	0	0.000743438	0.0242755	0.0198944
RB1BRCA1_1_A4	RB1/BRCA1	0.000671296	0.00353471	0.484658	0.466492	0	0.000304019	0.0190934	0.00186684
RB1BRCA1_1_A5	RB1/BRCA1	0.0074647	0.00991111	0.665813	0.572323	0.000571276	0.000295763	0.0117079	0.0562898
RB1BRCA1_1_A6	RB1/BRCA1	0.000437297	0.00105034	0.529141	0.538033	0	7.68569e-05	0.011103	0.0132395
RB1BRCA1_1_D3	RB1/BRCA1	0.00101632	0.00842414	0.438746	0.443833	0	0.00118046	0.00715247	0.020524
RB1BRCA1_1_D6	RB1/BRCA1	0.00127458	0.0020615	0.585817	0.615236	0	0.000242299	0.0136879	0.016043
RB1BRCA1_2_A3	RB1/BRCA1	0.374865	0.446935	0.504745	0.536923	0.00450026	0.0126746	0.0211666	0.0157576
RB1BRCA1_2_A2	RB1/BRCA1	0.203478	0.277492	0.961097	0.936315	0.0305113	0.0165897	0.00222317	0.0329698
RB1BRCA1_2_B2	RB1/BRCA1	0.134498	0.203447	0.40765	0.412338	0.00426622	0.00839399	0.0106404	0.00629023
RB1BRCA1_2_D1	RB1/BRCA1	0.162915	0.237761	0.795104	0.851632	0.009279	0.00480461	0.025581	0.00592338
RB1BRCA1_2_C6	RB1/BRCA1	0.207734	0.245206	0.726795	0.791932	0.00268747	0.00170549	0.00872519	0.00964959
RB1BRCA1_2_C4	RB1/BRCA1	0.464664	0.511354	0.528314	0.549182	0.015962	0.00846574	0.00322419	0.0208153
BRCA1_C1	BRCA1	0.770995	0.785596	0.657524	0.654228	0.0133368	0.00963578	0.00850644	0.0288174
BRCA1_C5	BRCA1	0.90878	0.875761	0.63956	0.668482	0.0236975	0.0125746	0.0088039	0.0142789
BRCA1_C3	BRCA1	0.890019	0.905473	0.561408	0.614224	0.0378973	0.00756635	0.0112318	0.0071363
BRCA1_B4	BRCA1	1.30528	1.2222	0.645544	0.619591	0	0.0349209	0.0104748	0.0170527
BRCA1_B6	BRCA1	0.803884	0.721181	0.530489	0.554368	0.0177455	0.00663405	0.0101072	0.011309
BRCA1_B3	BRCA1	0.85769	0.724494	0.460594	0.489329	0.020614	0.00500429	0.00184323	0.00974883
RB1BRCA1_1_C2	RB1/BRCA1	0.0106813	0.0117926	0.543434	0.545896	0.000389642	0.000264027	0.00780289	0.00334251
RB1BRCA1_1_A1	RB1/BRCA1	0.0042753	0.00744439	0.474666	0.467685	0.000227641	0.000518338	0.0167743	0.00671526
RB1BRCA1_1_A2	RB1/BRCA1	0.000378966	0.00104689	0.531536	0.494852	0	3.95862e-05	0.00246187	0.00396059
RB1BRCA1_1_B2	RB1/BRCA1	0.000287609	0.00104284	0.541548	0.556764	3.05555e-05	0.000172065	0.0076235	0.00592098
RB1BRCA1_1_B1	RB1/BRCA1	0.00027917	0.000690672	0.509739	0.517744	6.32637e-05	7.52114e-05	0.0150741	0.00789819
RB1BRCA1_1_A3	RB1/BRCA1	0.00403872	0.00800186	0.570479	0.567752	0.000153796	0.000592292	0.0091311	0.00227207
RB1BRCA1_1_D4	RB1/BRCA1	0.00339253	0.0125026	0.349717	0.348603	0.00109789	0.000384602	0.00214131	0.0141938
RB1BRCA1_1_B5	RB1/BRCA1	0.00685328	0.0172259	0.737632	0.65562	0.00105491	0.00120641	0.00616384	0.00919768
RB1BRCA1_1_D5	RB1/BRCA1	0.000349413	0.00133956	0.831612	0.705082	0	6.92009e-05	0.0260503	0.00859133
RB1BRCA1_1_B4	RB1/BRCA1	0.00149745	0.00447285	0.731715	0.613757	6.66825e-05	3.71445e-05	0.0073815	0.00491226
RB1BRCA1_1_C5	RB1/BRCA1	0.00471277	0.0117997	0.918713	0.722646	0.0002885	0.000652541	0.00923643	0.0160175
RB1BRCA1_2_B3	RB1/BRCA1	1.01905	0.826898	0.602348	0.475993	0.00235178	0.0149457	0.0264965	0.00219445
RB1BRCA1_2_C3	RB1/BRCA1	0.292355	0.264936	0.589837	0.392483	0.00378222	0.00182999	0.0141846	0.00240316
RB1BRCA1_2_D5	RB1/BRCA1	0.350213	0.370804	0.76012	0.576113	0.00803062	0.0128122	0.00608368	0.0101306
RB1BRCA1_2_B5	RB1/BRCA1	0.223108	0.261912	0.735222	0.588714	0.00809772	0.00943931	0.0119299	0.0281822
RB1BRCA1_2_B6	RB1/BRCA1	0.219922	0.24098	0.703422	0.506167	0.00969429	0.000557424	0.0231369	0.00810171
RB1BRCA1_2_C5	RB1/BRCA1	0.318603	0.375145	0.776204	0.589486	0.073413	0.0134861	0.0112526	0.00718281
RB1BRCA1_2_A5	RB1/BRCA1	0.905874	0.738162	0.638772	0.502368	0.00954816	0.00340311	0.0153344	0.0143538
RB1BRCA1_2_B4	RB1/BRCA1	0.16105	0.21042	0.573875	0.522447	0.0204494	0.0025261	0.00350225	0.00241977
RB1BRCA1_2_A1	RB1/BRCA1	0.440506	0.475689	0.838406	0.812456	0.0109033	0.00669638	0.0120382	0.0130042
RB1BRCA1_2_C1	RB1/BRCA1	0.242339	0.300808	0.664721	0.985199	0.0228033	0.00702852	0.0110048	0.0103843
RB1BRCA1_2_D2	RB1/BRCA1	0.373745	0.39127	0.493279	0.539023	0.014243	0.00324928	0.00301038	0.00431411
RB1BRCA1_2_A4	RB1/BRCA1	0.218438	0.215271	0.509553	0.474901	0.00458852	0.0068283	0.00620883	0.0105757
RB1BRCA1_2_A6	RB1/BRCA1	0.370148	0.50514	0.547789	0.554981	0.0250694	0.0070866	0.0243534	0.0105738
RB1BRCA1_2_D4	RB1/BRCA1	0.224195	0.256419	0.431528	0.432856	0.0172117	0.00443556	0.00746461	0.00627509
RB1BRCA1_2_D6	RB1/BRCA1	0.047689	0.138529	0.366459	0.420206	0.0366504	0.00525058	0.0110224	0.0101687
RB1BRCA1_2_D3	RB1/BRCA1	0.396165	0.478552	0.646544	0.946343	0.0173244	0.00988932	0.0107039	0.0362924
BRCA1_A4	BRCA1	1.2196	1.26693	0.607563	0.723704	0.00842411	0.0147196	0.0246264	0.00730069
RB1BRCA1_1_C1	RB1/BRCA1	0.000623641	0.001404	0.400635	0.430373	0	6.04701e-05	0.0132168	0.00656535
RB1BRCA1_2_C2	RB1/BRCA1	0.333492	0.322102	0.460041	0.50967	0.014665	0.00905082	0.0126614	0.0132444
RB1BRCA1_1_C4	RB1/BRCA1	0.00860064	0.010851	0.491068	0.562274	0.00102074	0.000310037	0.00635298	0.0148562
