## Supplementary Table S10 for "Concurrent RB1 loss and *BRCA*-deficiency predicts enhanced immunological response and long-term survival in tubo-ovarian high-grade serous carcinoma"

### Sheet: sgRNA_CRISPR
sgRNA name	Target gene	Exon	Off-target score	Direction	Sequence	Source
01.1_sgRB1	RB1	7	483.789	Fwd	TCCCATATGGTTCTTTGAGCAACA	Genome-Scale CRISPR-Cas9 Knockout Screening in Human Cells, Supp. Table1
01.2_sgRB1	RB1	7		Rev	AAACTGTTGCTCAAAGAACCATAT	reverse complementary
02.1_sgRB1	RB1	8	226.21	Fwd	TCCCACTCCTGTTCTGACCTCGCC	Genome-Scale CRISPR-Cas9 Knockout Screening in Human Cells, Supp. Table1
02.2_sgRB1	RB1	8		Rev	AAACGGCGAGGTCAGAACAGGAGT	reverse complementary
05.1_sgScrb1	Scramble1			Fwd	TCCCCTGATCTATCGCGGTCGTC	Evaluation of sgRNA Target Sites for CRISPR-Mediated Repression of TP53, Supp. Table2
05.2_sgScrb1	Scramble1			Rev	AAACGACACCGCGATAGATCAG	reverse complementary
06.1_sgScrb2	Scramble2			Fwd	TCCCAACAGTCGCGTTTGCGACT	Evaluation of sgRNA Target Sites for CRISPR-Mediated Repression of TP53, Supp. Table2
06.2_sgScrb2	Scramble2			Rev	AAACAGTCGCAAACGCGACTGTT	reverse complementary

### Sheet: sgRNA_nucleofection
No.	ID	Sequence	Gene symbol	EXON	Reference
	BRCA1
1	672_BRCA1_NM_007294.3_NC_000017.11_43094573_sense_AAGGAGCCAACATAACAGAT	AAGGAGCCAACATAACAGAT	BRCA1	10	Brunello library
2	672_BRCA1_NM_007294.3_NC_000017.11_43093525_sense_AGAAACCTACAACTCATGGA	AGAAACCTACAACTCATGGA	BRCA1	10	Brunello library
	Control
3	g1 NonTrgtCTRL	CTGACGTGTCTGAAATGAGT			Shifrut Cell 2018
	RB1
4	5925_RB1_NM_000321.2_NC_000013.11_48453034_sense_AAACAATCAAAGGACCGAGA	AAACAATCAAAGGACCGAGA	RB1	18	Brunello library
5	5925_RB1_NM_000321.2_NC_000013.11_48364967_sense_AACATCTAATGGACTTCCAG	AACATCTAATGGACTTCCAG	RB1	9	Brunello library
	Two sgRNA of were used for establishing AOCS30 BRCA1KO and AOCS30 RB1KO.
	Two sgRNA (No.1 and 4) were used for establishing AOCS30 RB1BRCA1KO.
