## Supplementary Table S11 for "Concurrent RB1 loss and *BRCA*-deficiency predicts enhanced immunological response and long-term survival in tubo-ovarian high-grade serous carcinoma"

### Sheet: Sheet1
Reagent	Source	Identifier
Antibodies
Anti-gamma H2A.X (phospho S139) antibody [EP854(2)Y]	Abcam	Cat# ab81299
Anti-GAPDH antibody [6C5]	Abcam	Cat# ab8245
Anti-Rad51 antibody	Abcam	Cat# ab63801
Cleaved PARP (Asp214) Antibody (Human Specific)	Cell Signaling Technology	Cat# 9541
IRDye® 800CW Goat (polyclonal) Anti-Rabbit IgG (H+L)	LI-COR	Cat# 926-32211
IRDye® 680RD Goat (polyclonal) Anti-Mouse IgG (H+L)	LI-COR	Cat# 926-68070
Rb (4H1) Mouse mAb	Cell Signaling Technology	Cat# 9309
pRb Rabbit mAb	Cell Signaling Technology	Cat# 9308
p16 INK4A (D7C1M) Rabbit mAb	Cell Signaling Technology	Cat# 80772
NovocastraTM Liquid Mouse Monoclonal Antibody Retinoblastoma Gene Protein	Leica (Novocastra)	Cat# NCL-L-RB-358
Donkey anti-Mouse IgG (H+L) Highly Cross-Adsorbed Secondary Antibody, Alexa Fluor 594	ThermoFisher	Cat# A-21203
F(ab')2-Goat anti-Rabbit IgG (H+L) Cross-Adsorbed Secondary Antibody, Alexa Fluor Plus 488	ThermoFisher	Cat# A48282
Chemicals
Cisplatin	Selleck Chemicals	Cat# S1166 CAS: 15663-27-1
Paclitaxel	Selleck Chemicals	Cat# S1150 CAS: 33069-62-4
Olaparib (AZD2281)	Selleck Chemicals	Cat#S1060 CAS: 763113-22-0
