## Supplementary Table S12 for "Concurrent RB1 loss and *BRCA*-deficiency predicts enhanced immunological response and long-term survival in tubo-ovarian high-grade serous carcinoma"

### Sheet: Primers
Supplementary Table S12. Primers used in this study
Target		Primer (5'-3')	Predicted amplicon size (bp)	Oligo Name
GAPDH	F	AAGGTGAAGGTCGGAGTCAA	108	273_GAPDH_L1
	R	AATGAAGGGGTCATTGATGG	108	274_GAPDH_R1
HPRT1	F	GTTATGGCGACCCGCAG	107	285_HPRT1_L1
	R	ACCCTTTCCAAATCCTCAGC	107	286_HPRT1_R1
ACTB	F	GCACAGAGCCTCGCCTT	93	283_ACTB_L1
	R	GTTGTCGACGACGAGCG	93	284_ACTB_R1
RB1	F	TGTGAACATCGAATCATGGAA	95	01_RB1_F1
	R	TCAGTTGGTCCTTCTCGGTC	95	02_RB1_R1
RB1	F	CAGAAGGCAACTTGACAAGAGA	130	03_RB1_F2
	R	CCTTCTCGGTCCTTTGATTG	130	04_RB1_R2
BRCA1	F	TCCCATCTGTCTGGAGTTGA	108	348_BRCA1_L1
	R	TGTGAAGGCCCTTTCTTCTG	108	349_BRCA1_R1
BRCA1	F	ACCTGTCTCCACAAAGTGTGACCAC	85	350_BRCA1_L2
	R	ACACTGTGAAGGCCCTTTCTTCTGG	85	351_BRCA1_R2
CCNE1	F	AGCGGTAAGAAGCAGAGCAG	107	129_CCNE1_L3
	R	CGCTGCAACAGACAGAAGAG	107	130_CCNE1_R3
CCNE1	F	CCTTGGGACAATAATGCAGTC	103	131_CCNE1_L4
	R	GAGGCTTGCACGTTGAGTTT	103	132_CCNE1_R4
Line1	F	AAAGCCGCTCAACTACATGG	not applicable	Control
	R	AAAGCCGCTCAACTACATGG	not applicable	Control

### Sheet: RB1_CRISPR_primers
Primer_Name	Direction	Primer Sequence	Tm	product size bp	splice product size	GC content %	Hairpin Tm	Delta G Self-dimer	Delta G Hetero-dimer	flanking region	flanking sequence	specificity NCBI primer blast
P_sgRB1_1F	Fwd	ACTCTACCCTGCGATTTTCTCTCA	57.5	555	167	45.8	15.3	-3.6	-6.1	sgRB1_1	ATATGGTTCTTTGAGCAACA	no off-site targets
P_sgRB1_1R	Rev	TGGGAATGCCCTCCCCCAACA	63.8	555	388	61.9	48.8	-8.09	-6.1	sgRB1_1		no off-site targets
P_sgRB1_2F	Fwd	GGGAGCAGAGTAGAAGAGGGATGGC	62.3	566	255	60	8.1	-3.1	-5.02	sgRB1_2	ACTCCTGTTCTGACCTCGCC	no off-site targets
P_sgRB1_2R	Rev	TCAGTGATTCCAGAGTGAGGGAGC	60.1	566	311	54.2	24.1	-4.64	-5.02	sgRB1_2		no off-site targets
